# Data-driven calibration of low-cost wearable motion trackers for gait and dynamic stability measurement

**DOI:** 10.64898/2026.07.13.26357919

**Authors:** Yixuan He, Yuxin Dong, Matthew A. Brodie, Juno Kim, Stephen R. Lord, Yoshiro Okubo

## Abstract

Low-cost inside-out wearable trackers can be deployed at scale to measure body motion, but errors in estimated sensor position propagate through coordinate transformations into derived gait and dynamic-stability metrics. Healthy adults walked on a treadmill at 0.5–2.0 m/s while VIVE Ultimate Tracker (VUT) and Vicon data were recorded. Data-driven calibration models were developed to correct tracker coordinates and to estimate full-body centre of mass (CoM) from a sacrum-only configuration. Agreement with Vicon was assessed using RMSE, mixed-effects Bland-Altman limits of agreement, MAE, and intraclass correlation coefficients. Calibration improved coordinate-level agreement. For gait parameters, model-corrected VUT showed small errors against Vicon (MAE: 0.24–0.71 mm step height, 1.73–4.63 mm step length, 0.15–0.95 mm step width, 0.26–0.88 mm foot clearance). Proxy CoM-derived margin of stability (MoS) agreed excellently with Vicon. For the sacrum-only pipeline, calibration reduced CoM RMSE from 103.65–104.04 mm to 7.55–8.95 mm, and markedly reduced systematic error in stability outcomes, with extrapolated CoM bias decreasing from 172.92 to 0.29 mm and MoS bias from −75.09 to −3.54 mm. Data-driven calibration improved the measurement utility of low-cost VUTs, enabling inexpensive, relatively simple gait and stability measurement from a sacrum-only setup in controlled settings.
