## Appendix A for "Data-driven calibration of low-cost wearable motion trackers for gait and dynamic stability measurement"

### Sheet: Sheet1
Appendix A. Mixed-effects Bland-Altman analysis summary
Parameter	Source	Speed	Steps	Subjects	Bias	LoA_low	LoA_high	SD_total	Var_between	Var_within	Bias_CI_lwr	Bias_CI_upr	LoA_low_CI_lwr	LoA_low_CI_upr	LoA_high_CI_lwr	LoA_high_CI_upr
Foot clearance	Raw VUT&Vicon	Overall	3444	10	-0.540089	-8.25399	7.17381	3.93567	3.8584	11.6311	-0.65627	-0.424048	-8.46946	-8.022	6.948	7.3988
Foot clearance	Raw VUT&Vicon	0.5	680	10	0.105534	-4.19385	4.40491	2.19356	0.263082	4.54863	-0.061511	0.271594	-4.45596	-3.88434	4.09042	4.66415
Foot clearance	Raw VUT&Vicon	1	867	10	-0.0947816	-7.8186	7.62903	3.94072	6.84073	8.68855	-0.279238	0.107618	-8.18104	-7.42547	7.22075	7.98499
Foot clearance	Raw VUT&Vicon	1.5	979	10	-1.36598	-10.5244	7.7924	4.67265	9.54333	12.2903	-1.58327	-1.1318	-10.905	-10.0613	7.32549	8.22331
Foot clearance	Raw VUT&Vicon	2	918	10	-0.284897	-8.19274	7.62295	4.03461	8.57286	7.70525	-0.4483	-0.118692	-8.53814	-7.7938	7.21777	7.96014
Proxy MoS	Raw VUT&Vicon	Overall	3524	10	-3.54068	-31.3094	24.2281	14.1677	83.3542	117.37	-3.90291	-3.16787	-32.0216	-30.5939	23.5543	24.9094
Proxy MoS	Raw VUT&Vicon	0.5	700	10	-4.15837	-27.3656	19.0489	11.8404	79.0361	61.1594	-4.71738	-3.57124	-28.484	-25.9969	17.8808	20.0479
Proxy MoS	Raw VUT&Vicon	1	887	10	-3.93354	-30.8732	23.0062	13.7447	110.289	78.6293	-4.48479	-3.3301	-32.0208	-29.4582	21.7387	24.013
Proxy MoS	Raw VUT&Vicon	1.5	999	10	-2.45716	-31.8102	26.8958	14.976	109.957	114.325	-3.10793	-1.79352	-33.1972	-30.2582	25.5997	28.1177
Proxy MoS	Raw VUT&Vicon	2	938	10	-4.46917	-34.6157	25.6774	15.3809	96.3181	140.254	-5.2403	-3.72042	-35.9394	-33.1179	24.1913	27.1174
Proxy XCoM	Raw VUT&Vicon	Overall	3524	10	-3.47886	-26.2082	19.2505	11.5966	16.1726	118.309	-3.8472	-3.10909	-26.8335	-25.5347	18.5774	19.8581
Proxy XCoM	Raw VUT&Vicon	0.5	700	10	-1.64081	-14.3839	11.1022	6.50155	4.06306	38.2071	-2.11589	-1.21593	-15.0999	-13.4215	10.1757	11.8752
Proxy XCoM	Raw VUT&Vicon	1	887	10	-5.7566	-21.6108	10.0976	8.0889	15.8647	49.5656	-6.19677	-5.27941	-22.407	-20.6863	9.17613	10.831
Proxy XCoM	Raw VUT&Vicon	1.5	999	10	-5.04623	-29.7917	19.6992	12.6252	22.3483	137.048	-5.81055	-4.36993	-30.9119	-28.2641	18.1346	20.9314
Proxy XCoM	Raw VUT&Vicon	2	938	10	0.0108449	-30.6843	30.706	15.6608	119.149	126.111	-0.73646	0.706091	-31.9482	-29.0101	29.0261	32.0036
Step height	Raw VUT&Vicon	Overall	3444	10	2.58911	-5.72408	10.9023	4.24142	3.78669	14.203	2.46119	2.71777	-5.95613	-5.48525	10.6701	11.1174
Step height	Raw VUT&Vicon	0.5	680	10	1.54395	-3.35934	6.44724	2.50168	0.593812	5.66459	1.35886	1.7299	-3.64602	-2.98849	6.11021	6.72967
Step height	Raw VUT&Vicon	1	867	10	3.22522	-4.89989	11.3503	4.14546	5.45455	11.7303	3.01192	3.46158	-5.29265	-4.43483	10.8768	11.763
Step height	Raw VUT&Vicon	1.5	979	10	3.52503	-6.35977	13.4098	5.04326	10.7628	14.6717	3.29462	3.78731	-6.80958	-5.80095	12.9414	13.8416
Step height	Raw VUT&Vicon	2	918	10	1.56056	-6.85753	9.97865	4.29494	7.35447	11.0921	1.36905	1.76421	-7.25303	-6.41154	9.52703	10.3831
Step length	Raw VUT&Vicon	Overall	3524	10	-6.62196	-40.8824	27.6385	17.4798	92.82	212.724	-7.10916	-6.11973	-41.8214	-39.9556	26.7768	28.4779
Step length	Raw VUT&Vicon	0.5	700	10	-8.1772	-38.446	22.0916	15.4433	151.099	87.3951	-8.85002	-7.47935	-39.7938	-36.8027	20.6039	23.3362
Step length	Raw VUT&Vicon	1	887	10	-5.4903	-34.1175	23.137	14.6057	150.876	62.452	-5.98254	-4.9534	-35.2005	-32.818	21.9637	24.1255
Step length	Raw VUT&Vicon	1.5	999	10	0.537788	-33.4386	34.5142	17.3349	137.394	163.104	-0.255802	1.31572	-34.9247	-31.6608	32.7878	36.0956
Step length	Raw VUT&Vicon	2	938	10	-14.9404	-55.4098	25.529	20.6477	292.403	133.923	-15.6878	-14.2041	-57.1015	-53.6841	23.8274	27.0799
Step width	Raw VUT&Vicon	Overall	3524	10	-0.203867	-7.08629	6.67856	3.51144	1.33707	10.9932	-0.314611	-0.0895128	-7.26152	-6.87882	6.48949	6.86749
Step width	Raw VUT&Vicon	0.5	700	10	-0.181491	-5.72001	5.35703	2.82577	0.956043	7.02895	-0.372443	0.0149369	-6.01954	-5.32075	4.97543	5.68511
Step width	Raw VUT&Vicon	1	887	10	-0.833964	-6.07173	4.4038	2.67233	0.00433806	7.13701	-0.999989	-0.650258	-6.383	-5.77099	4.10849	4.70818
Step width	Raw VUT&Vicon	1.5	999	10	-0.663745	-7.6369	6.30941	3.55773	1.53374	11.1237	-0.865301	-0.458182	-7.95676	-7.22744	5.93081	6.63976
Step width	Raw VUT&Vicon	2	938	10	0.956275	-7.71254	9.62509	4.42287	8.21867	11.3431	0.735946	1.16825	-8.12695	-7.23028	9.16345	10.0326
MoS	Raw VUT&Vicon	Overall	2767	8	-75.0882	-334.515	184.339	132.361	1128.55	16390.8	-79.8844	-70.6136	-342.653	-325.686	176.31	192.227
MoS	Raw VUT&Vicon	0.5	558	8	-31.3944	-320.313	257.524	147.408	5339.57	16389.4	-41.5899	-20.3418	-337.829	-299.863	237.57	276.336
MoS	Raw VUT&Vicon	1	712	8	-94.8159	-336.024	146.392	123.065	1488.9	13656.2	-103.092	-86.1044	-349.222	-317.523	130.459	160.201
MoS	Raw VUT&Vicon	1.5	837	8	-93.9282	-348.85	160.994	130.062	1531.14	15385.1	-101.691	-85.6308	-362.038	-332.596	145.995	174.279
MoS	Raw VUT&Vicon	2	660	7	-70.6271	-318.964	177.71	126.703	2618.42	13435.1	-79.6389	-61.0297	-334.509	-301.146	160.051	193.339
XCoM	Raw VUT&Vicon	Overall	2767	8	172.924	116.386	229.461	28.8457	140.723	691.349	171.945	173.852	114.627	118.233	227.733	231.239
XCoM	Raw VUT&Vicon	0.5	558	8	173.33	130.714	215.946	21.7427	91.1201	381.627	171.741	174.985	128.136	133.847	212.854	218.883
XCoM	Raw VUT&Vicon	1	712	8	173.992	119.697	228.287	27.7015	378.312	389.06	172.605	175.456	116.901	122.921	225.237	231.206
XCoM	Raw VUT&Vicon	1.5	837	8	175.75	130.375	221.126	23.1509	80.6038	455.359	174.421	177.186	128.013	133.08	218.521	223.509
XCoM	Raw VUT&Vicon	2	660	7	168.972	90.4225	247.521	40.076	374.654	1231.43	166.214	171.853	85.785	95.8114	242.173	252.489
Foot clearance	Model-corrected VUT&Vicon	Overall	3444	10	0.470887	-5.31068	6.25245	2.94978	2.33466	6.36652	0.384895	0.556705	-5.46443	-5.14974	6.08701	6.39222
Foot clearance	Model-corrected VUT&Vicon	0.5	680	10	0.347002	-3.39386	4.08787	1.9086	0.215099	3.42767	0.188602	0.476088	-3.63001	-3.13915	3.81279	4.30135
Foot clearance	Model-corrected VUT&Vicon	1	867	10	0.883914	-5.97865	7.74648	3.50131	6.04963	6.20952	0.727663	1.0547	-6.28985	-5.62619	7.41037	8.06006
Foot clearance	Model-corrected VUT&Vicon	1.5	979	10	0.332507	-5.93634	6.60136	3.19839	3.72341	6.5063	0.177121	0.505164	-6.22637	-5.60526	6.28096	6.87761
Foot clearance	Model-corrected VUT&Vicon	2	918	10	0.277771	-5.20519	5.76074	2.79743	3.68424	4.14138	0.160678	0.402341	-5.4487	-4.93565	5.47897	6.00347
Proxy MoS	Model-corrected VUT&Vicon	Overall	3524	10	1.20102	-24.3395	26.7415	13.0309	25.6483	144.155	0.802755	1.61728	-25.0408	-23.6124	25.9987	27.4201
Proxy MoS	Model-corrected VUT&Vicon	0.5	700	10	-0.124571	-13.0904	12.8413	6.61524	6.87616	36.8853	-0.542093	0.344598	-13.7928	-12.1775	12.0186	13.5653
Proxy MoS	Model-corrected VUT&Vicon	1	887	10	2.63397	-14.2613	19.5292	8.62001	10.6462	63.6585	2.14183	3.18082	-15.1738	-13.1987	18.5333	20.3352
Proxy MoS	Model-corrected VUT&Vicon	1.5	999	10	1.89099	-25.6834	29.4654	14.0686	48.1951	149.729	1.17576	2.67763	-27.0895	-23.9553	28.0261	30.7327
Proxy MoS	Model-corrected VUT&Vicon	2	938	10	-1.00605	-37.8067	35.7946	18.7758	178.356	174.176	-1.85539	-0.162535	-39.6211	-36.0928	34.0298	37.4115
Proxy XCoM	Model-corrected VUT&Vicon	Overall	3524	10	-3.45476	-28.456	21.5465	12.7558	27.1658	135.543	-3.84716	-3.05714	-29.165	-27.7097	20.8434	22.2287
Proxy XCoM	Model-corrected VUT&Vicon	0.5	700	10	-1.85334	-10.8408	7.13407	4.58542	3.13033	17.8957	-2.17646	-1.55506	-11.318	-10.1953	6.48134	7.67412
Proxy XCoM	Model-corrected VUT&Vicon	1	887	10	-5.97445	-20.6074	8.65846	7.46577	17.8291	37.9086	-6.35952	-5.55737	-21.3212	-19.7126	7.82145	9.35204
Proxy XCoM	Model-corrected VUT&Vicon	1.5	999	10	-4.50062	-31.2175	22.2163	13.6311	28.5341	157.272	-5.31132	-3.76995	-32.4694	-29.5152	20.561	23.5677
Proxy XCoM	Model-corrected VUT&Vicon	2	938	10	0.182621	-37.4132	37.7785	19.1815	240.739	127.193	-0.561153	0.88667	-38.8611	-35.7348	35.9963	39.251
Step height	Model-corrected VUT&Vicon	Overall	3444	10	0.413436	-7.37976	8.20664	3.97612	3.34817	12.4614	0.293993	0.534338	-7.59998	-7.15856	7.98332	8.43059
Step height	Model-corrected VUT&Vicon	0.5	680	10	0.665299	-3.78144	5.11204	2.26875	0.409616	4.73759	0.492912	0.83228	-4.03828	-3.45537	4.78041	5.3754
Step height	Model-corrected VUT&Vicon	1	867	10	0.643585	-7.03873	8.3259	3.91955	3.84737	11.5155	0.432586	0.878254	-7.41507	-6.56228	7.88431	8.70989
Step height	Model-corrected VUT&Vicon	1.5	979	10	0.446484	-8.52904	9.42201	4.57935	7.64249	13.3279	0.229935	0.698075	-8.92887	-7.99828	8.97848	9.80636
Step height	Model-corrected VUT&Vicon	2	918	10	-0.172384	-8.92998	8.58521	4.46816	8.89259	11.0719	-0.363852	0.0311756	-9.32286	-8.49132	8.13842	8.96919
Step length	Model-corrected VUT&Vicon	Overall	3524	10	-3.66686	-22.2973	14.9636	9.50534	7.93044	82.421	-3.96689	-3.35079	-22.8062	-21.7444	14.4386	15.446
Step length	Model-corrected VUT&Vicon	0.5	700	10	-1.70976	-17.0842	13.6647	7.84411	4.94004	56.5901	-2.23524	-1.14	-17.8535	-15.9175	12.6953	14.5552
Step length	Model-corrected VUT&Vicon	1	887	10	-2.84695	-19.2377	13.5438	8.36265	12.5684	57.3654	-3.31723	-2.32931	-20.077	-18.2502	12.589	14.3679
Step length	Model-corrected VUT&Vicon	1.5	999	10	-4.47143	-21.8679	12.925	8.87573	3.57833	75.2002	-4.99308	-3.93798	-22.6758	-20.8074	11.9365	13.8126
Step length	Model-corrected VUT&Vicon	2	938	10	-4.62677	-27.8354	18.5818	11.8411	51.5629	88.6491	-5.24015	-4.03174	-28.8829	-26.6011	17.4108	19.715
Step width	Model-corrected VUT&Vicon	Overall	3524	10	-0.628391	-6.66201	5.40523	3.07838	0.61648	8.85993	-0.728216	-0.526117	-6.82512	-6.49012	5.22953	5.57009
Step width	Model-corrected VUT&Vicon	0.5	700	10	-0.151891	-5.06039	4.7566	2.50433	0.620031	5.65166	-0.324889	0.0212542	-5.31738	-4.69529	4.41216	5.03988
Step width	Model-corrected VUT&Vicon	1	887	10	-0.719089	-5.71802	4.27984	2.55048	0.319184	6.18574	-0.880511	-0.5555	-5.99509	-5.41761	3.97546	4.5358
Step width	Model-corrected VUT&Vicon	1.5	999	10	-0.964126	-7.2947	5.36645	3.22989	0.81676	9.6154	-1.15942	-0.779902	-7.58854	-6.92397	4.99755	5.68095
Step width	Model-corrected VUT&Vicon	2	938	10	-0.379835	-7.71858	6.95891	3.74426	4.26482	9.75466	-0.586167	-0.184967	-8.08258	-7.28999	6.54453	7.30649
MoS	Model-corrected VUT&Vicon	Overall	2767	8	-3.5398	-46.1745	39.0949	21.7524	4.11359	469.054	-4.33669	-2.78006	-47.4994	-44.7057	37.777	40.3984
MoS	Model-corrected VUT&Vicon	0.5	558	8	-0.357249	-33.6685	32.954	16.9955	7.31867	281.529	-1.62253	1.08415	-35.7449	-30.9196	30.6171	35.3209
MoS	Model-corrected VUT&Vicon	1	712	8	-1.41817	-38.434	35.5977	18.8856	13.8759	342.791	-2.77449	-0.073802	-40.4774	-35.7633	33.0556	37.7031
MoS	Model-corrected VUT&Vicon	1.5	837	8	-3.82977	-46.0791	38.4195	21.5558	1.90214	462.749	-5.21124	-2.42004	-48.4025	-43.3996	35.9741	40.8278
MoS	Model-corrected VUT&Vicon	2	660	7	-7.29703	-60.8405	46.2465	27.3181	69.8914	676.388	-9.39178	-5.21665	-64.1308	-56.9939	42.2962	49.7126
XCoM	Model-corrected VUT&Vicon	Overall	2767	8	0.293163	-43.704	44.2903	22.4475	45.7552	458.137	-0.502825	1.0489	-45.0909	-42.226	42.9316	45.6484
XCoM	Model-corrected VUT&Vicon	0.5	558	8	0.249747	-32.2916	32.7911	16.6027	9.01719	266.633	-1.03057	1.61871	-34.3471	-29.7415	30.4319	35.1216
XCoM	Model-corrected VUT&Vicon	1	712	8	-0.906462	-39.0004	37.1875	19.4357	116.161	261.585	-2.03963	0.298981	-41.1878	-36.4212	34.8322	39.4795
XCoM	Model-corrected VUT&Vicon	1.5	837	8	3.37156	-38.663	45.4061	21.4462	21.0837	438.856	2.096	4.81337	-40.9639	-36.011	42.9759	47.7313
XCoM	Model-corrected VUT&Vicon	2	660	7	-1.81896	-60.3142	56.6763	29.8445	130.386	760.308	-3.99892	0.43272	-63.7253	-56.1436	52.6242	60.3007
XCOM: extrapolated centre of mass, MoS: margin of stability, LoA: Limit of agreement, Raw VUT: VIVE Ultimate Tracker, Model-corrected VUT: data-driven Model-corrected VUT, SD: standard deviation, Var: variance, CI: confidence interval, lwr: lower, upr: upper. Proxy XCoM/MoS: Vicon/VUT sacrum position as CoM approximation (Task 1), XCoM/MoS: Vicon CoM is from full-body Plug-in-Gait model, raw VUT …
