## Appendix B for "Data-driven calibration of low-cost wearable motion trackers for gait and dynamic stability measurement"

### Sheet: Sheet1
Appendix B. Architecture benchmarking
		RMSE
	Treadmill speed	Raw VUT and Vicon (mm)	CNN-Transformer model and Vicon (mm)	Improvement (%)	CNN model and Vicon (mm)	Improvement (%)	Transformer model and Vicon (mm)	Improvement (%)
Sacrum tracker	Overall	3.67	2.46	32.97	2.39852	34.65	2.47268	32.62
(Task 1)	0.5 m/s	3.31	1.96	40.79	2.6751	19.18	2.39388	27.68
	1.0 m/s	3.1	2.22	28.39	1.93441	37.6	2.21129	28.67
	1.5 m/s	3.78	2.67	29.37	2.0861	44.81	2.3659	37.41
	2.0 m/s	3.92	2.57	34.44	2.85	27.3	2.89918	26.04
Right foot tracker	Overall	11	5.91	46.27	7.08975	35.55	7.49042	31.91
(Task 1)	0.5 m/s	7.89	4.41	44.11	4.43703	43.76	4.80298	39.13
	1.0 m/s	11.13	5.98	46.27	6.96948	37.38	7.31131	34.31
	1.5 m/s	11.54	6.82	40.9	8.69174	24.68	9.01405	21.89
	2.0 m/s	11.58	5.66	51.12	7.73552	33.2	8.32691	28.09
Left foot tracker	Overall	10.57	5.31	49.76	6.60954	37.47	6.88433	34.87
(Task 1)	0.5 m/s	7.63	4.42	42.07	4.79837	37.11	4.70382	38.35
	1.0 m/s	9.82	5.39	45.11	6.46763	34.14	6.69894	31.78
	1.5 m/s	11.16	5.6	49.82	7.34585	34.18	7.66686	31.3
	2.0 m/s	12.29	5.5	55.25	7.58885	38.25	8.12972	33.85
CoM estimation	Overall	103.86	8.24	92.07	9.19	91.15	9.35	91
(Task 2)	0.5 m/s	103.65	7.78	92.49	8.84	91.47	9.23	91.1
	1.0 m/s	103.65	7.55	92.72	8.43	91.87	8.61	91.69
	1.5 m/s	103.73	8.46	91.84	9.39	90.95	9.46	90.88
	2.0 m/s	104.04	8.95	91.4	10.15	90.24	10.12	90.27
CNN: convolutional neural network, CoM: centre of mass, RMSE: root mean square error, VUT: VIVE Ultimate Tracker
Task 1: Input sequences of length 200 (stride 1) were z-score normalised per fold using statistics fitted on the training split only, and the model was optimised with AdamW (learning rate = 1×10⁻⁴, weight decay = 0.01; ReduceLROnPlateau, factor = 0.5, patience = 3) for up to 50 epochs at a batch size of 64 with 4-step gradient accumulation and validation-loss-based early stopping (patience = 8), …
Task 2: Input sequences of length 10 (stride 1) were z-score normalised per fold using statistics fitted on the training split only, and the model was optimised with AdamW (learning rate = 1×10⁻⁴, weight decay = 0.01; ReduceLROnPlateau, factor = 0.5, patience = 3) for up to 50 epochs at a batch size of 64 with 4-step gradient accumulation and validation-loss-based early stopping (patience = 8), e…
The CNN-Transformer model was retained because it showed the most consistent performance across tasks.
